# Effects of a Water, Sanitation, and Hygiene Program on Diarrhea and Child Growth in the Democratic Republic of the Congo: A Cluster-Randomized Controlled Trial of the Preventative-Intervention-for-Cholera-for-7-Days (PICHA7) Program

**DOI:** 10.1101/2024.12.16.24318942

**Authors:** Christine Marie George, Presence Sanvura, Jean-Claude Bisimwa, Kelly Endres, Alves Namunesha, Willy Felicien, Blessing Muderhwa Banywesize, Camille Williams, Jamie Perin, David A Sack, Raissa Boroto, Gisèle Nsimire, Feza Rugusha, Freddy Endeleya, Pacifique Kitumaini, Claude Lunyelunye, Emmanuel Buhendwa, Pascal Kitumaini Bujiriri, Jessy Tumusifu, Brigitte Munyerenkana, Laura E. Caulfield, Justin Bengehya, Ghislain Maheshe, Cirhuza Cikomola, Alain Mwishingo, Lucien Bisimwa

**Affiliations:** Department of International Health, Program of Global Disease Epidemiology and Control. Johns Hopkins Bloomberg School of Public Health, Baltimore, MD 21205, USA; Center for Tropical Diseases & Global Health, Université Catholique de Bukavu, Bukavu B.P 265, Democratic Republic of the Congo; Department of International Health, Program in Human Nutrition, Johns Hopkins Bloomberg School of Public Health, Baltimore, MD 21205, USA; Bureau de l’Information Sanitaire, Surveillance Epidémiologique et Recherche Scientifique, Division Provinciale de la Santé Sud Kivu, Ministère de la Santé, Bukavu B.P 265, Democratic Republic of the Congo; Faculty of Medicine, Catholic University of Bukavu, Bukavu B.P 265, Democratic Republic of the Congo

**Keywords:** diarrhea, mobile health, child growth, randomized controlled trial

## Abstract

**Background:** We assessed whether the Preventative-Intervention-for-Cholera-for-7-Days (PICHA7) program reduced diarrhea and improved child growth in the Democratic Republic of the Congo (DRC).

**Methods:** The PICHA7 cluster-randomized controlled trial enrolled diarrhea patient households in urban Bukavu, DRC. Households were randomized into two arms: single in-person visit for the DRC government’s diarrhea patient standard message on oral rehydration solution use and a basic WASH message (standard arm); or this standard message and the PICHA7 program with quarterly in-person visits and weekly voice and text mobile health messages (mHealth) (PICHA7 arm). The primary outcome was diarrhea in the past two weeks assessed monthly for 12 months. Secondary outcomes were diarrhea with rice water stool, healthcare facility visits for diarrhea, stunting, underweight, and wasting over 12 months. Generalized estimating equations were used for regression models to account for clustering at the individual and household level.

**Results:** Between December 2021 and December 2022, 2334 participants in 359 households were randomly allocated to two arms: 1138 standard arm and 1196 PICHA7 arm. Diarrhea prevalence during the 12 month surveillance period was significantly lower among PICHA7 arm participants (Prevalence Ratio: 0.39 (95% Confidence Interval (CI): 0.32, 0.48). PICHA7 arm participants had lower odds of diarrhea with rice water stool (Odds Ratio (OR): 0.48 (95% CI: 0.27, 0.86)), and lower odds of visiting a healthcare facility for diarrhea during the 12 month surveillance period (OR: 0.44 (95% CI: 0.25, 0.77)). PICHA7 arm children 0-4 were significantly less likely to be stunted (52% vs. 63% standard arm) (OR: 0.65 (95% CI: 0.43, 0.98)) at the 12 month follow-up. All WASH components had high adherence.

**Conclusion:** The PICHA7 program which combines mHealth with quarterly in-person visits lowered diarrhea prevalence and stunting in the DRC.

**Clinical Trials Registration:** NCT05166850.

**Key Points:** The PICHA7 program combines mHealth with in-person visits and was assessed with a randomized controlled trial. Compared to the standard arm, the PICHA7 program lowered diarrhea prevalence for all ages and reduced stunting in children 0-4 years in the DRC.
