## Supplementary Table 1 for "Effects of a Water, Sanitation, and Hygiene Program on Diarrhea and Child Growth in the Democratic Republic of the Congo: A Cluster-Randomized Controlled Trial of the Preventative-Intervention-for-Cholera-for-7-Days (PICHA7) Program"

### Sheet: Supplemental Table 1
Supplemental Table 1. Effects of the PICHA7 mHealth Program on 12-Month Diarrhea Prevalence (Primary Outcome)
Age Group	N	12-Month Mean Diarrhea Prevalence (primary outcome)†	12-Month Diarrhea Prevalence Ratio (95% Confidence Interval)*
0-4 Years
Standard Message	319	0.32	-
PICHA7	345	0.0658	0.39 (0.31, 0.48)
5-17 Years
Standard Message	405	0.11
PICHA7	445	0.03	0.28 (0.20, 0.39)
>18 Years
Standard Message	261	0.08
PICHA7	283	0.04	0.47 (0.32, 0.68)
Female
Standard Message	557	0.14
PICHA7	614	0.06	0.37 (0.30, 0.47)
Male
Standard Message	390	0.23
PICHA7	431	0.07	0.41 (0.32, 0.53)
†Diarrhea is 3 or more loose stools in 24 hour period from baseline *Adjusted for follow-up timepoint N: Total Sample Size
